# Plasma proteome signatures in sickle cell anaemia and effect of hydroxyurea treatment

**DOI:** 10.64898/2026.02.08.26345875

**Authors:** Neha Kumari, Sumit Paliwal, Anushri Umesh, Gopinath P, Jayalakshmi Marneni, Sristi Chakroborty, B Raman, Y Kameswari, K Ranjith Kumar, Suraj Nongmaithem, PSKDB Punyasri, Pradeep K Patra, Dipty Jain, Swasti Raychaudhuri, Giriraj Ratan Chandak

**Author notes:** Joint first authors (Neha Kumari, Sumit Paliwal).

## Abstract

**Background:** Sickle Cell Anaemia (SCA), a genetic blood disorder caused by a single mutation in the beta globin gene, displays a highly variable clinical course. Hydroxyurea (HU), an effective treatment, has an unclear mechanism of action. Plasma proteins can act as biomarkers for understanding disease states and response to HU treatment in SCA patients.

**Methods:** Plasma proteome profiling of 31 healthy individuals and 76 SCA patients, including those with and without HU treatment, was performed using a high-performance liquid chromatography system and Orbitrap mass spectrometer. Statistical analysis was performed to identify differentially abundant proteins (DAPs) between SCA patients and healthy controls. Subgroup analyses were performed to look at the impact of HU treatment on plasma proteome.

**Results:** Our analysis yielded 43 DAPs in the plasma of SCA patients. Global correlation and protein-protein network analysis revealed that these proteins are part of a robust interaction network. Proteins showing higher abundance (LBP, ORM1 and TFRC) were primarily associated with immune response whereas those with reduced abundance (FBLN1 and F13B) were linked to blood coagulation and proteolysis. Differential abundance of several proteins such as CD14, FCN3, LFALS3BP, LAP and TGFBI was observed in either male or female patients indicating influence of gender. Importantly, HU treatment was associated with elevated levels of haptoglobin (HP) and hemopexin (HPX), key proteins involved in free hemoglobin scavenging. Notably, DAPs such as F10, LPA, and FCN3 overlapped with proteins previously reported to be differentially abundant in beta-thalassemia patients. Moreover, multiple proteins, including APOL1, AZGP1, FBLN1, GPLD1, HPX, LGALS3BP, and TFRC correlated with clinical parameters, such as blood transfusion frequency and, vaso-occlusive crisis, and WBC and platelet counts.

**Conclusions:** This study identifies novel differentially abundant plasma proteins in SCA, expanding the current repertoire of disease-associated biomarkers and proteins modulated by hydroxyurea therapy. The observed overlap with beta-thalassemia associated signatures reinforces shared pathophysiological mechanisms between these hemoglobinopathies. Several of these proteins show significant correlations with key clinical parameters and disease complications, offering insights into disease mechanisms and potential utility in disease management. Collectively, these findings provide a strong foundation for translational validation in larger, independent cohorts.
