## Supplementary Tables for "Plasma proteome signatures in sickle cell anaemia and effect of hydroxyurea treatment"

### Sheet: Table_S1
Supplementary Table S1: Statistics of analysis of SCA VS healthy plasma proteome
log2FoldChange (log2FC)	±0.75
Upregulated
Downregulated
p-value <0.05
S.no.	Name	Uniprot ID	log2FoldChange	-Log10pvalue	p-value
1	AZGP1	P25311	1.14801	1.9127	0.0122265
2	IGA2	P0DOX2	1.02192	2.95012	0.0011217
3	IGHG4	P01861	1.16602	4.09883	7.96477e-05
4	IGHV1-2	P23083	1.01621	3.19852	0.000633104
5	IGHV3-15	A0A0B4J1V0	0.857558	1.66367	0.0216936
6	IGHV3-30	P01768	0.962608	1.83967	0.0144652
7	IGHV3-43D	P0DP04	0.911561	6.26333	5.45343e-07
8	IGHV3-49	A0A0A0MS15	0.957626	7.36136	4.35152e-08
9	IGHV5-51	A0A0C4DH38	1.11782	5.18984	6.45891e-06
10	IGKC	P01834	0.936417	3.73811	0.000182763
11	IGKV1-16	P04430	1.29947	7.96265	1.08981e-08
12	IGKV1-5	P01602	0.846643	3.27741	0.000527945
13	IGLV1-40	P01703	0.95961	6.63538	2.31538e-07
14	IGLV3-27	P01718	0.759822	1.51349	0.0306558
15	LBP	P18428	2.03223	9.94176	1.14352e-10
16	ORM1	P02763	0.781327	9.88548	1.30172e-10
17	TFRC	P02786	1.65508	5.41826	3.81716e-06
18	TGFBI	Q15582	0.862018	2.57159	0.00268173
19	APOL1	O14791	-0.87863	10.8477	1.42011e-11
20	BCHE	P06276	-0.780284	2.08397	0.00824196
21	CA1	P00915	-0.952636	2.74935	0.00178093
22	F13B	P05160	-0.756581	2.93128	0.00117145
23	FBLN1	P23142	-0.930205	7.31242	4.87057e-08
24	GPLD1	P80108	-1.39856	8.15051	7.07123e-09
25	HP	P00738	-7.5584	25.1165	7.64678e-26
26	HPX	P02790	-1.68207	21.8311	1.47541e-22
27	IGFALS	P35858	-1.31201	11.9299	1.1752e-12
28	LPA	P08519	-1.02343	3.20352	0.00062587
29	AGT	P01019	0.36301	3.42552	0.000375391
30	AMBP	P02760	-0.149191	1.49959	0.0316528
31	APOA1	P02647	-0.193757	1.7019	0.0198657
32	APOA4	P06727	-0.295472	2.38685	0.00410347
33	APOB	P04114	0.287714	2.67649	0.00210624
34	APOD	P05090	-0.511317	3.48133	0.000330122
35	APOH	P02749	-0.177992	1.86385	0.013682
36	APOM	O95445	-0.423751	5.32722	4.70738e-06
37	ATRN	O75882	-0.421366	2.15948	0.00692665
38	C1QA	P02745	0.410173	2.95397	0.00111181
39	C1QB	P02746	0.448959	3.95991	0.00010967
40	C1QC	P02747	0.333799	5.77196	1.69061e-06
41	C1RL	Q9NZP8	0.45755	1.92436	0.0119025
42	C1S	P09871	0.202674	1.57886	0.0263717
43	C2	P06681	0.327409	3.94656	0.000113095
44	C9	P02748	0.306044	2.38618	0.00410982
45	CD14	P08571	0.611824	2.84578	0.00142634
46	CFH	P08603	-0.197596	3.48089	0.000330454
47	CLEC3B	P05452	-0.465144	5.11009	7.76092e-06
48	CLU	P10909	-0.377351	5.13277	7.36602e-06
49	CP	P00450	0.443792	8.65049	2.2362e-09
50	CPB2	Q96IY4	-0.435824	1.47398	0.033575
51	ECM1	Q16610	-0.674365	6.18446	6.5394e-07
52	F10	P00742	-0.683799	4.2273	5.92516e-05
53	FCN3	O75636	0.584253	2.0137	0.00968954
54	GSN	P06396	-0.444413	5.39514	4.0259e-06
55	HGFAC	Q04756	-0.478713	1.45279	0.0352545
56	IGG1	P0DOX5	0.636473	4.268	5.39517e-05
57	IGHG2	P01859	0.714879	4.03899	9.14131e-05
58	IGHV1-69	P01742	0.719841	1.85878	0.0138427
59	IGHV3-13	P01766	0.37205	1.62207	0.023874
60	IGHV3-64D	A0A0J9YX35	0.506314	2.16517	0.00683652
61	IGHV3-7	P01780	0.56826	3.68532	0.000206387
62	IGHV6-1	A0A0B4J1U7	0.507669	2.27929	0.00525669
63	IGK	P0DOX7	0.535399	1.88375	0.0130692
64	IGKV1-12	A0A0C4DH73	0.742596	5.82439	1.49834e-06
65	IGKV3-11	P04433	0.44955	4.28599	5.1762e-05
66	IGKV3-20	P01619	0.425107	2.19341	0.00640608
67	IGKV3D-15	A0A087WSY6	0.588212	2.51053	0.00308653
68	IGKV3D-20	A0A0C4DH25	0.549531	2.02009	0.00954798
69	IGKV4-1	P06312	0.709061	4.93439	1.16308e-05
70	IGLV1-47	P01700	0.54611	4.76599	1.714e-05
71	IGLV1-51	P01701	0.429548	2.02695	0.00939838
72	IGM	P0DOX6	0.495504	1.51472	0.0305688
73	ITIH3	Q06033	0.71485	2.54617	0.00284335
74	KLKB1	P03952	-0.546628	9.98962	1.02419e-10
75	KNG1	P01042	-0.124405	1.5829	0.0261277
76	LGALS3BP	Q08380	0.590889	1.40575	0.0392868
77	LRG1	P02750	0.664753	5.34255	4.54416e-06
78	LUM	P51884	-0.575299	4.18189	6.57817e-05
79	ORM2	P19652	0.348127	3.70152	0.000198827
80	PGLYRP2	Q96PD5	-0.178745	1.33124	0.0466402
81	PLG	P00747	-0.379982	7.22301	5.98401e-08
82	PON1	P27169	-0.231933	1.4424	0.036108
83	PPBP	P02775	-0.643396	1.90922	0.0123247
84	PROS1	P07225	-0.570711	6.45431	3.51311e-07
85	RBP4	P02753	-0.270958	1.59633	0.0253321
86	SERPINA1	P01009	0.174774	1.31665	0.0482337
87	SERPINA3	P01011	0.252129	3.55087	0.000281274
88	SERPINA6	P08185	0.479234	2.94029	0.0011474
89	SERPINA7	P05543	0.337836	1.51179	0.0307758
90	SERPINC1	P01008	-0.208114	2.95734	0.0011032
91	SERPIND1	P05546	-0.507953	5.49389	3.20711e-06
92	SERPINF1	P36955	-0.221939	1.79016	0.0162122
93	SERPING1	P05155	-0.51539	2.21638	0.00607606
94	SHBG	P04278	0.62136	1.66541	0.0216068
95	TF	P02787	-0.323687	4.59436	2.5447e-05
96	TTR	P02766	-0.442872	1.51807	0.030334
97	VTN	P04004	-0.320951	4.29723	5.04391e-05
98	C4B	P0C0L5	1.04815	0.938586	0.11519
99	SAA1	P0DJI8	0.900475	0.974265	0.106105
100	A1BG	P04217	0.0401152	0.301288	0.499703
101	A2M	P01023	0.0198718	0.0774119	0.836735
102	AFM	P43652	-0.139933	0.977509	0.105315
103	AHSG	P02765	-0.069882	0.527064	0.297123
104	ALB	P02768	0.0179633	0.0545155	0.882032
105	APOA2	P02652	0.00170908	0.0042517	0.990258
106	APOC1	P02654	-0.275692	0.939255	0.115012
107	APOC2	P02655	0.0446565	0.142749	0.719864
108	APOC3	P02656	0.00801998	0.0252852	0.943441
109	APOC4	P55056	0.128682	0.287584	0.515722
110	APOE	P02649	-0.0940762	0.584851	0.260105
111	BTD	P43251	-0.284149	0.966745	0.107958
112	C1R	P00736	0.0280426	0.0838754	0.824375
113	C3	P01024	-0.103754	1.01738	0.0960775
114	C4A	P0C0L4	-0.107615	0.0685707	0.853944
115	C4BPA	P04003	-0.100397	0.832675	0.147003
116	C4BPB	P20851	-0.125489	0.435988	0.366448
117	C5	P01031	0.125853	1.09365	0.0806019
118	C6	P13671	-0.142999	0.610178	0.24537
119	C7	P10643	0.0876452	0.238093	0.577973
120	C8A	P07357	-0.184057	0.714381	0.193027
121	C8B	P07358	-0.182806	1.29354	0.0508695
122	C8G	P07360	0.117278	0.508025	0.310438
123	CD5L	O43866	0.00374265	0.0108315	0.975368
124	CFB	P00751	0.0127037	0.0590435	0.872884
125	CFHR1	Q03591	-0.179616	0.641377	0.228362
126	CFHR2	P36980	0.3239	0.741204	0.181466
127	CFI	P05156	0.0322775	0.185742	0.652016
128	CFP	P27918	-0.0043906	0.0101718	0.976851
129	CPN1	P15169	-0.279784	0.728928	0.186669
130	CPN2	P22792	-0.0876679	0.333382	0.464107
131	F12	P00748	-0.175094	0.443339	0.360297
132	F13A1	P00488	-0.423551	1.14377	0.0718171
133	F2	P00734	0.0219339	0.135345	0.732243
134	F5	P12259	-0.127934	0.189624	0.646213
135	F9	P00740	0.22169	0.743523	0.1805
136	FETUB	Q9UGM5	0.121484	0.196528	0.636022
137	FGA	P02671	-0.20275	1.23049	0.0588181
138	FGB	P02675	-0.0545586	0.277065	0.528366
139	FGG	P02679	-0.0406643	0.184478	0.653915
140	FN1	P02751	-0.234255	0.642995	0.227513
141	GC	P02774	0.0259692	0.216105	0.607988
142	GPX3	P22352	-0.171397	0.475065	0.334915
143	HABP2	Q14520	-0.131218	0.564016	0.272888
144	HBA1	P69905	-0.15931	0.324052	0.474185
145	HBB	P68871	-0.34554	0.939057	0.115065
146	HBD	P02042	-0.0399153	0.0363022	0.919809
147	HBG2	P69892	0.0434349	0.0985501	0.796984
148	HPR	P00739	0.287003	0.9118	0.122518
149	HRG	P04196	-0.076681	0.383546	0.41348
150	IGD	P0DOX3	0.20289	0.252683	0.558878
151	IGHA1	P01876	0.243353	1.0997	0.0794872
152	IGHG3	P01860	-0.0109719	0.0124942	0.971641
153	IGHM	P01871	-0.164009	0.73801	0.182806
154	IGHV1-3	A0A0C4DH29	0.617314	1.12733	0.0745886
155	IGHV3-72	A0A0B4J1Y9	0.216266	0.322132	0.476286
156	IGHV3-74	A0A0B4J1X5	0.028026	0.049013	0.893279
157	IGHV4-34	P06331	0.06763	0.116363	0.764957
158	IGKV1-17	P01599	0.317489	1.2944	0.0507692
159	IGKV2-40	A0A087WW87	0.128295	0.133234	0.73581
160	IGLC2	P0DOY2	0.481903	0.838084	0.145183
161	IGLV3-10	A0A075B6K4	0.219276	0.598997	0.251769
162	IGLV3-25	P01717	-0.337836	0.440693	0.362499
163	ITIH1	P19827	-0.1377	1.15892	0.0693561
164	ITIH2	P19823	-0.0220191	0.105362	0.784582
165	ITIH4	Q14624	-0.0029983	0.0187544	0.957735
166	JCHAIN	P01591	-0.0156326	0.0403218	0.911335
167	LCAT	P04180	-0.273115	0.484365	0.32782
168	MASP1	P48740	0.145688	0.511763	0.307777
169	MST1	P26927	0.389091	1.28834	0.0514824
170	PLTP	P55058	0.227711	0.360816	0.435696
171	SAA4	P35542	-0.0807331	0.142876	0.719654
172	SELENOP	P49908	0.16859	0.378351	0.418455
173	SELL	P14151	0.0703569	0.191076	0.644056
174	SERPINA10	Q9UK55	-0.139426	0.258479	0.551469
175	SERPINA4	P29622	-0.088681	0.334933	0.462453
176	SERPINA5	P05154	-0.288976	1.05734	0.0876321
177	SERPINF2	P08697	-0.0294223	0.142922	0.719578

### Sheet: Table_S2
Supplementary Table S2: Statistics of analysis of without-HU vs healthy controls
log2FoldChange (log2FC)
Upregulated
Downregulated
p-value <0.05
S.no.	Name	Uniprot ID	log2FoldChange	-Log10pvalue	p-value
1	FCN3	O75636	0.791722	2.94253	0.00114149
2	IGG1	P0DOX5	0.758971	5.45703	3.49118e-06
3	IGHG4	P01861	0.962474	2.52001	0.00301986
4	IGHV1-2	P23083	0.923524	2.18061	0.00659764
5	IGHV3-43D	P0DP04	0.760571	3.71461	0.000192923
6	IGHV3-49	A0A0A0MS15	1.12877	7.31443	4.84809e-08
7	IGHV5-51	A0A0C4DH38	1.06469	4.6553	2.21157e-05
8	IGHV6-1	A0A0B4J1U7	0.757834	2.86108	0.00137696
9	IGKV1-16	P04430	1.15387	6.0496	8.92068e-07
10	IGLV1-40	P01703	0.751716	4.24364	5.70643e-05
11	IGLV3-27	P01718	0.802188	1.39246	0.0405079
12	LBP	P18428	1.92296	7.61655	2.41797e-08
13	ORM1	P02763	0.783	7.38587	4.11277e-08
14	TFRC	P02786	1.72912	5.40557	3.93036e-06
15	TGFBI	Q15582	0.947642	2.27061	0.00536274
16	APOL1	O14791	-0.847823	7.12138	7.56171e-08
17	CA1	P00915	-0.812144	1.81233	0.0154054
18	ECM1	Q16610	-0.896328	6.99531	1.01085e-07
19	F10	P00742	-0.932526	4.46865	3.39897e-05
20	F13B	P05160	-1.11567	5.1432	7.19115e-06
21	FBLN1	P23142	-1.14422	7.51257	3.07209e-08
22	GPLD1	P80108	-1.56126	7.82164	1.50787e-08
23	HP	P00738	-8.04379	23.9225	1.19548e-24
24	HPX	P02790	-1.86769	11.7189	1.91016e-12
25	IGFALS	P35858	-1.40796	7.4977	3.17907e-08
26	LPA	P08519	-1.21219	3.45145	0.000353633
27	PPBP	P02775	-0.832067	2.66114	0.00218203
28	SERPING1	P05155	-0.76711	2.65254	0.00222565
29	AGT	P01019	0.398615	3.14547	0.000715361
30	AHSG	P02765	-0.162211	1.42669	0.0374376
31	APOA1	P02647	-0.207936	1.49069	0.0323082
32	APOA4	P06727	-0.337438	2.22808	0.00591457
33	APOB	P04114	0.284779	2.33842	0.00458756
34	APOD	P05090	-0.59753	3.00122	0.000997204
35	APOH	P02749	-0.190589	1.4604	0.0346414
36	APOM	O95445	-0.476786	4.61448	2.42954e-05
37	ATRN	O75882	-0.501568	2.24116	0.00573902
38	C1QA	P02745	0.515568	3.52168	0.000300826
39	C1QB	P02746	0.360397	2.04406	0.00903521
40	C1QC	P02747	0.395724	4.82693	1.4896e-05
41	C1RL	Q9NZP8	0.466008	1.3082	0.0491819
42	C2	P06681	0.297644	2.82586	0.00149329
43	C3	P01024	-0.146507	1.39024	0.0407158
44	C4BPA	P04003	-0.221485	2.04949	0.00892291
45	C5	P01031	0.176611	1.55102	0.028118
46	C9	P02748	0.293005	2.08373	0.00824647
47	CFH	P08603	-0.316673	5.91802	1.20775e-06
48	CLEC3B	P05452	-0.384765	2.85422	0.00139886
49	CLU	P10909	-0.49137	6.35961	4.36907e-07
50	CP	P00450	0.433099	5.31438	4.84869e-06
51	CPN1	P15169	-0.45292	1.37229	0.0424334
52	GSN	P06396	-0.558527	7.03126	9.30543e-08
53	IGA2	P0DOX2	0.730654	1.38574	0.0411391
54	IGHG2	P01859	0.501721	1.99806	0.0100447
55	IGHV1-69	P01742	0.703788	1.42526	0.0375616
56	IGHV3-64D	A0A0J9YX35	0.387018	1.35024	0.0446441
57	IGHV3-7	P01780	0.566539	2.70671	0.00196469
58	IGK	P0DOX7	0.553025	1.90953	0.0123159
59	IGKC	P01834	0.616952	1.49772	0.0317894
60	IGKV1-12	A0A0C4DH73	0.620223	4.02811	9.37316e-05
61	IGKV1-17	P01599	0.350571	1.38973	0.0407632
62	IGKV3-11	P04433	0.455703	3.70038	0.000199353
63	IGKV3-20	P01619	0.366915	1.61426	0.0243074
64	IGKV3D-15	A0A087WSY6	0.537915	1.72438	0.0188633
65	IGKV3D-20	A0A0C4DH25	0.509405	1.47759	0.0332974
66	IGKV4-1	P06312	0.675408	3.51714	0.000303993
67	IGLV1-47	P01700	0.491352	3.48324	0.000328668
68	IGLV1-51	P01701	0.522654	2.40934	0.0038964
69	ITIH1	P19827	-0.204872	1.49721	0.0318265
70	ITIH3	Q06033	0.705435	2.31466	0.00484549
71	KLKB1	P03952	-0.593631	6.57998	2.63037e-07
72	KNG1	P01042	-0.209875	2.2646	0.00543752
73	LRG1	P02750	0.660601	4.51602	3.04773e-05
74	LUM	P51884	-0.584676	3.65448	0.000221574
75	ORM2	P19652	0.39604	3.63347	0.000232556
76	PLG	P00747	-0.453954	7.4751	3.34891e-08
77	PROS1	P07225	-0.500333	4.32798	4.69915e-05
78	RBP4	P02753	-0.558522	4.09964	7.94978e-05
79	SERPINA3	P01011	0.281088	3.64518	0.000226371
80	SERPINA6	P08185	0.317373	1.40194	0.0396333
81	SERPINC1	P01008	-0.233646	2.61983	0.00239975
82	SERPIND1	P05546	-0.371554	3.1661	0.000682181
83	SERPINF1	P36955	-0.214471	1.36599	0.0430533
84	TF	P02787	-0.254109	2.54368	0.00285967
85	VTN	P04004	-0.385726	5.33612	4.61188e-06
86	AZGP1	P25311	0.786764	1.00196	0.0995495
87	SAA1	P0DJI8	0.829547	0.755825	0.175459
88	A1BG	P04217	0.0181645	0.098406	0.797249
89	A2M	P01023	-0.00533371	0.0169842	0.961647
90	AFM	P43652	-0.154241	0.909778	0.12309
91	ALB	P02768	0.0707865	0.222461	0.599154
92	AMBP	P02760	-0.127515	0.887999	0.12942
93	APOA2	P02652	-0.104102	0.307166	0.492985
94	APOC1	P02654	-0.325269	0.929603	0.117597
95	APOC2	P02655	0.00309509	0.00665525	0.984793
96	APOC3	P02656	0.0511958	0.161869	0.688861
97	APOC4	P55056	0.265541	0.557818	0.27681
98	APOE	P02649	-0.076672	0.372514	0.424118
99	BCHE	P06276	-0.449866	0.748868	0.178292
100	BTD	P43251	-0.22988	0.635227	0.231618
101	C1R	P00736	0.108865	0.33367	0.463799
102	C1S	P09871	0.20166	1.14467	0.0716682
103	C4A	P0C0L4	0.00869793	0.00471962	0.989192
104	C4B	P0C0L5	0.708362	0.472836	0.336639
105	C4BPB	P20851	-0.0413504	0.104983	0.785267
106	C6	P13671	-0.103288	0.297743	0.503798
107	C7	P10643	0.0287742	0.0693082	0.852495
108	C8A	P07357	-0.285784	0.9122	0.122405
109	C8B	P07358	-0.0865709	0.40786	0.390967
110	C8G	P07360	-0.0275079	0.0838149	0.824489
111	CD14	P08571	0.472342	1.1668	0.0681083
112	CD5L	O43866	0.050711	0.132284	0.737421
113	CFB	P00751	0.0247478	0.119782	0.758958
114	CFHR1	Q03591	-0.270031	0.983745	0.103814
115	CFHR2	P36980	0.478305	0.97009	0.10713
116	CFI	P05156	0.0945048	0.685672	0.206219
117	CFP	P27918	-0.122284	0.299492	0.501774
118	CPB2	Q96IY4	-0.234112	0.551784	0.280683
119	CPN2	P22792	-0.184761	0.662911	0.217314
120	F12	P00748	-0.26082	0.609039	0.246014
121	F13A1	P00488	-0.409122	0.920577	0.120067
122	F2	P00734	-0.0877779	0.600316	0.251006
123	F5	P12259	-0.138254	0.172289	0.672528
124	F9	P00740	0.0452722	0.0880434	0.816501
125	FETUB	Q9UGM5	0.252124	0.353266	0.443337
126	FGA	P02671	-0.238719	1.04018	0.0911628
127	FGB	P02675	-0.0701367	0.269581	0.53755
128	FGG	P02679	0.0274663	0.0925564	0.80806
129	FN1	P02751	0.0688735	0.128079	0.744597
130	GC	P02774	-0.0493918	0.367245	0.429295
131	GPX3	P22352	-0.371925	1.00215	0.0995052
132	HABP2	Q14520	-0.155475	0.599766	0.251324
133	HBA1	P69905	-0.0789468	0.122605	0.75404
134	HBB	P68871	-0.33297	0.780547	0.16575
135	HBD	P02042	0.0522899	0.0402419	0.911503
136	HBG2	P69892	0.191325	0.39088	0.406556
137	HGFAC	Q04756	-0.310403	0.687068	0.205557
138	HPR	P00739	0.286788	0.834412	0.146416
139	HRG	P04196	-0.0600994	0.21809	0.605215
140	IGD	P0DOX3	0.692904	1.16544	0.0683215
141	IGHA1	P01876	0.333448	1.21049	0.0615905
142	IGHG3	P01860	-0.0580233	0.0705805	0.850001
143	IGHM	P01871	-0.187323	0.595459	0.253829
144	IGHV1-3	A0A0C4DH29	0.373592	0.4878	0.325237
145	IGHV3-13	P01766	0.282552	0.94839	0.112619
146	IGHV3-15	A0A0B4J1V0	0.720589	1.04408	0.0903493
147	IGHV3-30	P01768	0.713432	1.15531	0.0699341
148	IGHV3-72	A0A0B4J1Y9	0.301613	0.423593	0.377057
149	IGHV3-74	A0A0B4J1X5	0.220543	0.430617	0.371008
150	IGHV4-34	P06331	0.0244421	0.0271023	0.939502
151	IGKV1-5	P01602	0.579243	1.26658	0.0541278
152	IGKV2-40	A0A087WW87	-0.0586763	0.0493479	0.89259
153	IGLC2	P0DOY2	0.207483	0.235198	0.581838
154	IGLV3-10	A0A075B6K4	0.241904	0.50923	0.309578
155	IGLV3-25	P01717	-0.251964	0.265409	0.542739
156	IGM	P0DOX6	0.568269	1.26294	0.0545835
157	ITIH2	P19823	-0.152804	0.963504	0.108767
158	ITIH4	Q14624	-0.0284736	0.182256	0.65727
159	JCHAIN	P01591	0.0600245	0.142572	0.720158
160	LCAT	P04180	-0.448404	0.795758	0.160045
161	LGALS3BP	Q08380	0.321818	0.502574	0.314359
162	MASP1	P48740	0.18916	0.533676	0.292633
163	MST1	P26927	0.317279	0.775057	0.167858
164	PGLYRP2	Q96PD5	-0.103215	0.458874	0.347637
165	PLTP	P55058	0.404001	0.636327	0.231032
166	PON1	P27169	-0.203221	0.929341	0.117668
167	SAA4	P35542	-0.288199	0.554399	0.278998
168	SELENOP	P49908	0.0422365	0.0653637	0.860273
169	SELL	P14151	0.0983892	0.233581	0.584008
170	SERPINA1	P01009	0.163305	1.00268	0.099385
171	SERPINA10	Q9UK55	0.0179792	0.0213474	0.952034
172	SERPINA4	P29622	-0.104713	0.335232	0.462134
173	SERPINA5	P05154	-0.231076	0.685302	0.206394
174	SERPINA7	P05543	0.324837	1.27011	0.0536899
175	SERPINF2	P08697	-0.13653	0.73521	0.183988
176	SHBG	P04278	0.659849	1.28566	0.051801
177	TTR	P02766	-0.289905	0.522676	0.30014

### Sheet: Table_S3
Supplementary Table S3: Statistics of analysis of with-HU vs healthy controls
log2FoldChange (log2FC)	±0.75
Upregulated
Downregulated
p-value <0.05
S.no.	Name	Uniprot ID	log2FoldChange	-Log10pvalue	p-value
1	AZGP1	P25311	1.57119	2.37602	0.00420709
2	C4B	P0C0L5	1.44618	1.31293	0.0486485
3	CD14	P08571	0.775217	3.29002	0.000512835
4	IGA2	P0DOX2	1.36312	3.07593	0.000839602
5	IGHG2	P01859	0.964578	4.79218	1.6137e-05
6	IGHG4	P01861	1.40447	3.87997	0.000131836
7	IGHV1-2	P23083	1.12479	2.77634	0.00167365
8	IGHV1-3	A0A0C4DH29	0.902818	1.59445	0.0254417
9	IGHV3-15	A0A0B4J1V0	1.01801	1.71269	0.0193781
10	IGHV3-30	P01768	1.2545	2.33399	0.00463461
11	IGHV3-43D	P0DP04	1.08844	6.8202	1.51286e-07
12	IGHV3-49	A0A0A0MS15	0.757142	4.15546	6.99098e-05
13	IGHV5-51	A0A0C4DH38	1.18007	4.81555	1.52915e-05
14	IGKC	P01834	1.31065	4.37715	4.19614e-05
15	IGKV1-12	A0A0C4DH73	0.885947	3.67703	0.000210365
16	IGKV1-16	P04430	1.47002	6.96299	1.08895e-07
17	IGKV1-5	P01602	1.15988	3.87955	0.000131962
18	IGLC2	P0DOY2	0.803365	1.61391	0.0243271
19	IGLV1-40	P01703	1.20314	6.48929	3.24123e-07
20	LBP	P18428	2.16022	9.71981	1.90628e-10
21	LGALS3BP	Q08380	0.906088	2.14299	0.00719472
22	ORM1	P02763	0.779367	7.39842	3.99558e-08
23	TFRC	P02786	1.56835	4.81375	1.5355e-05
24	TGFBI	Q15582	0.761715	2.01834	0.0095865
25	APOL1	O14791	-0.914718	8.37713	4.19629e-09
26	BCHE	P06276	-1.16735	3.71278	0.000193741
27	CA1	P00915	-1.11721	2.88008	0.00131803
28	GPLD1	P80108	-1.20797	3.84957	0.000141393
29	HP	P00738	-6.9898	17.4848	3.27496e-18
30	HPX	P02790	-1.46463	11.7207	1.90241e-12
31	IGFALS	P35858	-1.19962	6.31574	4.83347e-07
32	LPA	P08519	-0.802322	1.56827	0.0270225
33	AGT	P01019	0.321301	2.37248	0.00424147
34	AMBP	P02760	-0.174583	1.62451	0.0237403
35	APOA1	P02647	-0.177146	1.34444	0.0452441
36	APOA4	P06727	-0.246312	1.50523	0.0312444
37	APOB	P04114	0.291152	2.33174	0.0046587
38	APOD	P05090	-0.410326	1.92755	0.0118153
39	APOH	P02749	-0.163235	1.38241	0.041456
40	APOM	O95445	-0.361625	3.50154	0.00031511
41	ATRN	O75882	-0.327415	1.45794	0.0348383
42	C1QA	P02745	0.28671	1.53749	0.0290074
43	C1QB	P02746	0.552703	4.69356	2.02509e-05
44	C1QC	P02747	0.261258	3.00047	0.00099893
45	C1RL	Q9NZP8	0.447641	1.53771	0.0289927
46	C1S	P09871	0.203862	1.57654	0.0265129
47	C2	P06681	0.362276	3.78537	0.000163918
48	C8B	P07358	-0.295539	1.78349	0.0164632
49	C8G	P07360	0.286885	1.33536	0.0462003
50	C9	P02748	0.321319	1.75374	0.0176304
51	CLEC3B	P05452	-0.559301	6.21202	6.13739e-07
52	CLU	P10909	-0.243785	2.03092	0.0093127
53	CP	P00450	0.456319	6.13101	7.39588e-07
54	CPB2	Q96IY4	-0.672115	2.22815	0.00591353
55	ECM1	Q16610	-0.41435	2.66571	0.00215919
56	F10	P00742	-0.392433	1.50655	0.0311492
57	F9	P00740	0.428351	1.88121	0.0131459
58	FBLN1	P23142	-0.679507	3.83195	0.000147249
59	FN1	P02751	-0.589348	1.69142	0.0203505
60	GSN	P06396	-0.310738	2.1483	0.00710723
61	HGFAC	Q04756	-0.675878	2.01143	0.00974029
62	IGG1	P0DOX5	0.492975	2.31199	0.00487538
63	IGHV1-69	P01742	0.738646	1.78298	0.0164824
64	IGHV3-13	P01766	0.47689	2.03208	0.00928795
65	IGHV3-64D	A0A0J9YX35	0.64606	2.55303	0.0027988
66	IGHV3-7	P01780	0.570276	3.02181	0.000951022
67	IGK	P0DOX7	0.514752	1.69305	0.0202743
68	IGKV3-11	P04433	0.442341	3.61738	0.000241337
69	IGKV3-20	P01619	0.493275	2.14893	0.00709689
70	IGKV3D-15	A0A087WSY6	0.647131	2.64992	0.00223915
71	IGKV3D-20	A0A0C4DH25	0.596535	1.74255	0.0180907
72	IGKV4-1	P06312	0.748483	3.63794	0.000230175
73	IGLV1-47	P01700	0.610255	4.15714	6.96396e-05
74	ITIH3	Q06033	0.725879	2.47394	0.00335781
75	KLKB1	P03952	-0.491568	6.99626	1.00864e-07
76	LRG1	P02750	0.669618	4.50365	3.13583e-05
77	LUM	P51884	-0.564315	3.4314	0.000370337
78	MST1	P26927	0.473214	1.46188	0.0345241
79	ORM2	P19652	0.292	1.7542	0.0176118
80	PGLYRP2	Q96PD5	-0.267223	2.20566	0.00622782
81	PLG	P00747	-0.293329	4.27895	5.26077e-05
82	PON1	P27169	-0.265569	1.61598	0.0242116
83	PROS1	P07225	-0.653153	6.20682	6.21132e-07
84	SERPINA3	P01011	0.218206	1.44448	0.035935
85	SERPINA6	P08185	0.668842	4.39285	4.04715e-05
86	SERPINA7	P05543	0.353063	1.42091	0.037939
87	SERPINC1	P01008	-0.178206	2.2853	0.00518447
88	SERPIND1	P05546	-0.667735	7.26293	5.45847e-08
89	TF	P02787	-0.405193	4.27678	5.28714e-05
90	TTR	P02766	-0.622061	2.36264	0.00433871
91	VTN	P04004	-0.245072	2.57478	0.00266208
92	SAA1	P0DJI8	0.983562	0.902045	0.125301
93	A1BG	P04217	0.0658288	0.449453	0.35526
94	A2M	P01023	0.0493983	0.202173	0.627808
95	AFM	P43652	-0.123172	0.636428	0.230979
96	AHSG	P02765	0.0382751	0.215043	0.609477
97	ALB	P02768	-0.0439152	0.120129	0.758353
98	APOA2	P02652	0.125659	0.396205	0.401601
99	APOC1	P02654	-0.217616	0.622282	0.238626
100	APOC2	P02655	0.0933428	0.329421	0.468359
101	APOC3	P02656	-0.0425574	0.126787	0.746815
102	APOC4	P55056	-0.031637	0.0546453	0.881769
103	APOE	P02649	-0.114464	0.602615	0.24968
104	BTD	P43251	-0.347722	1.1309	0.0739768
105	C1R	P00736	-0.0666351	0.210906	0.61531
106	C3	P01024	-0.0536724	0.345856	0.450967
107	C4A	P0C0L4	-0.243868	0.153422	0.702389
108	C4BPA	P04003	0.0414497	0.24587	0.567715
109	C4BPB	P20851	-0.224051	0.75414	0.176141
110	C5	P01031	0.0663952	0.382051	0.414905
111	C6	P13671	-0.189519	0.710581	0.194724
112	C7	P10643	0.156608	0.384212	0.412846
113	C8A	P07357	-0.0648905	0.185716	0.652055
114	CD5L	O43866	-0.0512774	0.128172	0.744437
115	CFB	P00751	-0.0014051	0.00467548	0.989292
116	CFH	P08603	-0.0581043	0.551476	0.280882
117	CFHR1	Q03591	-0.0737006	0.166188	0.682044
118	CFHR2	P36980	0.143026	0.230609	0.588019
119	CFI	P05156	-0.0406175	0.168239	0.67883
120	CFP	P27918	0.133714	0.376167	0.420565
121	CPN1	P15169	-0.0769683	0.135076	0.732697
122	CPN2	P22792	0.0260698	0.0627565	0.865453
123	F12	P00748	-0.0746721	0.141441	0.722036
124	F13A1	P00488	-0.440455	0.93051	0.117352
125	F13B	P05160	-0.335934	0.552831	0.280007
126	F2	P00734	0.150454	1.19326	0.0640831
127	F5	P12259	-0.115846	0.14245	0.720361
128	FCN3	O75636	0.341217	0.678608	0.2096
129	FETUB	Q9UGM5	-0.0315513	0.0456897	0.90014
130	FGA	P02671	-0.160614	0.748929	0.178267
131	FGB	P02675	-0.03631	0.15088	0.706513
132	FGG	P02679	-0.120474	0.601154	0.250522
133	GC	P02774	0.114249	1.26752	0.0540106
134	GPX3	P22352	0.0635084	0.131683	0.738443
135	HABP2	Q14520	-0.102802	0.350859	0.445801
136	HBA1	P69905	-0.25345	0.459663	0.347006
137	HBB	P68871	-0.360264	0.71007	0.194953
138	HBD	P02042	-0.147927	0.136414	0.730442
139	HBG2	P69892	-0.129808	0.228831	0.59043
140	HPR	P00739	0.287255	0.71832	0.191284
141	HRG	P04196	-0.096105	0.408773	0.390146
142	IGD	P0DOX3	-0.371127	0.476496	0.333814
143	IGHA1	P01876	0.137814	0.404744	0.393782
144	IGHG3	P01860	0.0441454	0.041103	0.909697
145	IGHM	P01871	-0.136699	0.451539	0.353559
146	IGHV3-72	A0A0B4J1Y9	0.116288	0.144258	0.717369
147	IGHV3-74	A0A0B4J1X5	-0.197493	0.323452	0.474841
148	IGHV4-34	P06331	0.118221	0.185189	0.652847
149	IGHV6-1	A0A0B4J1U7	0.214618	0.495967	0.319178
150	IGKV1-17	P01599	0.278736	0.847259	0.142148
151	IGKV2-40	A0A087WW87	0.347318	0.325768	0.472315
152	IGLV1-51	P01701	0.320481	0.849027	0.141571
153	IGLV3-10	A0A075B6K4	0.19277	0.466807	0.341344
154	IGLV3-25	P01717	-0.438428	0.540456	0.2881
155	IGLV3-27	P01718	0.710193	1.11303	0.0770859
156	IGM	P0DOX6	0.410265	0.904732	0.124528
157	ITIH1	P19827	-0.0590136	0.314232	0.485029
158	ITIH2	P19823	0.131186	0.675621	0.211047
159	ITIH4	Q14624	0.0268442	0.153915	0.701593
160	JCHAIN	P01591	-0.104259	0.271437	0.535258
161	KNG1	P01042	-0.0242816	0.17724	0.664905
162	LCAT	P04180	-0.0677765	0.0826101	0.82678
163	MASP1	P48740	0.094764	0.230025	0.58881
164	PLTP	P55058	0.0211989	0.0250325	0.94399
165	PPBP	P02775	-0.422381	0.743264	0.180608
166	RBP4	P02753	0.065902	0.213067	0.612256
167	SAA4	P35542	0.162298	0.303859	0.496754
168	SELENOP	P49908	0.316603	0.724868	0.188422
169	SELL	P14151	0.0375191	0.0725442	0.846167
170	SERPINA1	P01009	0.18821	1.19384	0.0639965
171	SERPINA10	Q9UK55	-0.323815	0.691053	0.20368
172	SERPINA4	P29622	-0.0699008	0.210174	0.616348
173	SERPINA5	P05154	-0.356803	0.990006	0.102328
174	SERPINF1	P36955	-0.230688	1.21389	0.0611094
175	SERPINF2	P08697	0.0960463	0.497766	0.317859
176	SERPING1	P05155	-0.220518	0.444514	0.359324
177	SHBG	P04278	0.576273	1.1596	0.0692471
